# Characterising the motif composition and allele length distribution of *ZFHX3* GGC repeat expansions in amyotrophic lateral sclerosis

**DOI:** 10.64898/2026.03.09.26347973

**Authors:** Zoe N. Zussa, Andrew N. Smith, Joke J.F.A van Vugt, Daniel S. O’Shaughnessy, Natalie Grima, Sandrine Chan Moi Fat, Ian P. Blair, Dominic B Rowe, Roger Pamphlett, Garth A. Nicholson, Matthew C.K Kiernan, Wouter van Rheenen, Jan Veldink, Project MinE ALS sequencing consortium, Kelly L. Williams, Lyndal Henden

## Abstract

**Background and objectives:** A pathogenic GGC repeat expansion in the zinc finger homeobox 3 (*ZFHX3*) gene, encoding a pure polyglycine tract, is the cause of spinocerebellar ataxia type 4 (SCA4). Intermediate expansions of other SCA loci contribute to the risk of amyotrophic lateral sclerosis (ALS), a fatal neurodegenerative disease involving the progressive loss of motor neurons. There is increasing awareness of the role of short tandem repeat (STR) motif composition and configuration in disease pathogenicity. Given the genetic pleiotropy between ALS and SCA, this study aimed to evaluate whether *ZFHX3* GGC expansions were associated with ALS and to characterise repeat motif composition.

**Methods:** ExpansionHunter v5 was used to genotype *ZFHX3* GGC repeat sizes in short-read whole genome sequencing data from people with ALS and healthy controls of European ancestry. Repeat sizes were visually inspected using REViewer v2. Repeat motif configurations of Australian ALS cases and healthy controls were manually derived from REViewer images. Receiver operating characteristic (ROC) curve analysis and Youden’s J statistic were performed to find a candidate repeat size threshold for association testing. Fisher’s exact tests were performed to evaluate the associations of repeat size and motif composition with disease status.

**Results:** Analysis of 5,785 people with ALS and 7,982 healthy controls found no association between *ZFHX3* GGC repeat expansions and disease risk. Fifty unique repeat motif compositions were identified across 802 people with ALS and 800 healthy controls. Of these, eleven distinct configurations coded a pure polyglycine tract which, when expanded, is canonical to SCA4, though no association with ALS was found.

**Discussion:** Although no association was observed between *ZFHX3* GGC repeat expansions and ALS, this study established the dynamic nature of *ZFHX3* repeat motif composition and configuration. Unique motif compositions were identified both within and between repeat sizes, including the presence of pure polyglycine repeats. Consideration of repeat motif composition and configuration, in addition to repeat allele length, may be important for assessing neurodegenerative disease risk.
