## Supplementary Table 4 for "Characterising the motif composition and allele length distribution of *ZFHX3* GGC repeat expansions in amyotrophic lateral sclerosis"

motif_composition	cases	controls	total	case_pct	control_pct	overall_pct
GGC(4)GGT(1)GGC(1)AGT(1)GGC(5)GGT(1)GGC(8)	1359	1349	2708	84.7256857855362	84.3125	84.5193508114856
GGC(4)GGT(1)GGC(1)AGT(1)GGC(3)GAC(1)GGC(1)GGT(1)GGC(8)	72	59	131	4.48877805486284	3.6875	4.08863920099875
GGC(4)GGT(1)GGC(1)AGT(1)GGC(5)GGT(1)GGC(5)	46	59	105	2.86783042394015	3.6875	3.27715355805243
GGC(4)GGT(1)GGC(1)AGT(1)GGC(5)GGT(1)GGC(9)	49	54	103	3.05486284289277	3.375	3.2147315855181
GGC(4)GGT(1)GGC(1)AGT(1)GGC(14)	17	19	36	1.05985037406484	1.1875	1.12359550561798
GGC(5)AGT(1)GGC(5)GGT(1)GGC(8)	13	12	25	0.810473815461347	0.75	0.780274656679151
GGC(4)GGT(1)GGC(1)AGT(1)GGC(5)GGT(1)GGC(10)	5	9	14	0.311720698254364	0.5625	0.436953807740325
GGC(4)GGT(1)GGC(1)AGT(1)GGC(12)	6	7	13	0.374064837905237	0.4375	0.405742821473159
GGC(4)GGT(1)GGC(1)AGT(1)GGC(4)GGT(1)GGC(8)	2	5	7	0.124688279301746	0.3125	0.218476903870162
GGC(4)GGT(1)GGC(1)AGT(1)GGC(6)GGT(1)GGC(8)	5	0	5	0.311720698254364	0	0.15605493133583
GGC(4)GGT(1)GGC(1)GGT(1)GGC(4)GGT(1)GGC(8)	2	2	4	0.124688279301746	0.125	0.124843945068664
GGC(6)GGT(1)GGC(16)	2	2	4	0.124688279301746	0.125	0.124843945068664
GGC(4)GGT(1)GGC(8)	1	2	3	0.0623441396508728	0.125	0.0936329588014981
GGC(4)GGT(1)GGC(1)AGT(1)GGC(7)	3	0	3	0.187032418952618	0	0.0936329588014981
GGC(6)GGT(1)GGC(15)	1	2	3	0.0623441396508728	0.125	0.0936329588014981
GGC(4)GGT(1)GGC(1)AGT(1)GGC(6)GGT(1)GGC(9)	1	2	3	0.0623441396508728	0.125	0.0936329588014981
GGC(4)GGT(1)GGC(1)AGT(1)GGC(5)GGT(1)GGC(5)GGT(1)GGC(8)	3	0	3	0.187032418952618	0	0.0936329588014981
GGC(4)GGT(1)GGC(1)AGT(1)GGC(4)GGT(1)GGC(5)	0	2	2	0	0.125	0.0624219725343321
GGC(5)	0	1	1	0	0.0625	0.031210986267166
GGC(4)GGT(1)GGC(1)AGT(1)GGC(6)	1	0	1	0.0623441396508728	0	0.031210986267166
GGC(5)GGT(1)GGC(8)	1	0	1	0.0623441396508728	0	0.031210986267166
GGC(4)GGT(1)GGC(1)AGT(1)GGC(5)GGT(1)GGC(2)	0	1	1	0	0.0625	0.031210986267166
GGC(4)GGT(1)GGC(1)AGT(1)GGC(8)	0	1	1	0	0.0625	0.031210986267166
GGC(4)GGT(1)GGC(1)AGT(1)GGC(5)GGT(1)GGC(4)	0	1	1	0	0.0625	0.031210986267166
GGC(4)GGT(1)GGC(1)AGT(1)GGC(11)	1	0	1	0.0623441396508728	0	0.031210986267166
GGC(4)GGT(1)GGC(1)AGT(1)GGC(3)GAC(1)GGC(1)GGT(1)GGC(5)	0	1	1	0	0.0625	0.031210986267166
GGC(4)GGT(1)GGC(1)AGT(1)GGC(2)GGT(1)GGC(9)	1	0	1	0.0623441396508728	0	0.031210986267166
GGC(4)GGT(1)GGC(1)AGT(1)GGC(5)GGT(1)GGC(6)	1	0	1	0.0623441396508728	0	0.031210986267166
GGC(4)GGT(1)GGC(5)GGT(1)GGC(8)	1	0	1	0.0623441396508728	0	0.031210986267166
GGC(5)GGT(1)GGC(1)AGT(1)GGC(5)GGT(1)GGC(5)	1	0	1	0.0623441396508728	0	0.031210986267166
GGC(2)GGT(1)GGC(1)AGT(1)GGC(5)GGT(1)GGC(8)	0	1	1	0	0.0625	0.031210986267166
GGC(3)GGT(1)GGC(15)	0	1	1	0	0.0625	0.031210986267166
GGC(4)GGT(1)GGC(1)GGT(1)GGC(5)GGT(1)GGC(6)	0	1	1	0	0.0625	0.031210986267166
GGC(3)GGT(1)GGC(1)AGT(1)GGC(5)GGT(1)GGC(8)	1	0	1	0.0623441396508728	0	0.031210986267166
GGC(4)GGT(1)GGC(1)AGT(1)GGC(3)GGT(1)GGC(9)	1	0	1	0.0623441396508728	0	0.031210986267166
GGC(4)GGT(1)GGC(1)AAT(1)GGC(5)GGT(1)GGC(8)	1	0	1	0.0623441396508728	0	0.031210986267166
GGC(4)GGT(1)GGC(1)AGT(1)GGC(5)GGT(1)GGC(2)AGC(1)GGC(5)	1	0	1	0.0623441396508728	0	0.031210986267166
GGC(6)AGC(1)GGC(5)GGT(1)GGC(8)	0	1	1	0	0.0625	0.031210986267166
GGC(4)GGT(1)GGC(1)AGT(1)GGC(15)	0	1	1	0	0.0625	0.031210986267166
GGC(4)GGT(1)GGC(1)AGT(1)GGC(5)GGT(1)GGC(1)AGT(1)GGC(7)	0	1	1	0	0.0625	0.031210986267166
GGC(4)GGT(1)GGC(1)AGT(1)GGC(1)AGT(1)GGC(5)GGT(1)GGC(8)	1	0	1	0.0623441396508728	0	0.031210986267166
GGC(4)GGT(1)GGC(1)AGT(1)GGC(7)GGT(1)GGC(8)	1	0	1	0.0623441396508728	0	0.031210986267166
GGC(6)GGT(1)GGC(1)AGT(1)GGC(5)GGT(1)GGC(8)	1	0	1	0.0623441396508728	0	0.031210986267166
GGC(4)GGT(1)GGC(1)AGT(1)GGC(3)GAC(1)GGC(1)GGT(1)GGC(1)GGT(1)GGC(8)	0	1	1	0	0.0625	0.031210986267166
GGC(4)GGT(1)GGC(1)AGT(1)GGC(5)GGT(1)GGC(1)GGT(1)GGC(8)	0	1	1	0	0.0625	0.031210986267166
GGC(4)GGT(1)GGC(1)AGT(1)GGC(5)GGT(1)GGC(11)	1	0	1	0.0623441396508728	0	0.031210986267166
GGC(4)GGT(1)GGC(1)AGT(1)GGC(8)GGT(1)GGC(8)	1	0	1	0.0623441396508728	0	0.031210986267166
GGC(8)GGT(1)GGC(16)	0	1	1	0	0.0625	0.031210986267166
GGC(10)GGT(1)GGC(15)	1	0	1	0.0623441396508728	0	0.031210986267166
GGC(4)GGT(1)GGC(1)AGT(1)GGC(3)GAC(1)GGC(1)GGT(1)GGC(3)GAC(1)GGC(1)GGT(1)GGC(8)	0	1	1	0	0.0625	0.031210986267166
